# Postmortem DNA methylation profiling uncovers signatures associated with left ventricle size

**DOI:** 10.1101/2025.08.26.25334499

**Authors:** Steffan Noe Niikanoff Christiansen, Kristine Boisen Olsen, Sara Tangmose Larsen, Pernille Heimdal Holm, Marie Kroman Palsøe, Marie-Louise Kampmann, Stine Bøttcher Jacobsen, Mikkel Meyer Andersen, Jytte Banner, Niels Morling, Jacob Tfelt-Hansen, Jeppe Dyrberg Andersen

## Abstract

1

**Aims:** Postmortem genetic testing is a crucial tool to determine the cause of sudden cardiac death and to enable family testing of relatives. While DNA variants are extensively studied in sudden cardiac death, the role of DNA methylation alterations is poorly understood. In contrast to DNA variants, DNA methylation is tissue-specific. Therefore, it is essential to determine the most relevant anatomical regions for tissue sampling. We aimed to assess the importance of standardised sampling procedures in the investigation of DNA methylation in the human ventricles.

**Methods and results:** We used the Infinium MethylationEPIC array technology to profile the DNA methylation levels among 771,458 CpG sites in the left ventricle, septum, and right ventricle of 15 individuals who died due to sudden cardiac death. We identified 256 differentially methylated regions in the left and right ventricles and the septum. Notably, regions differentially methylated in the left and right ventricles were located in proximity to genes overrepresented in gene ontology terms related to the formation and growth of the human heart. Furthermore, the left ventricle size was correlated with DNA methylation alterations in proximity to the *PITX2* (Pearson’s R^2^ = 0.54, *P* = 0.007) and *PANCR* genes (Pearson’s R^2^ = 0.51, *P* = 0.009). We observed no clustering among the samples from the left and right ventricles and the septum in the examination of all sites. The top 0.1% most variable sites (771 CpG sites) clustered by individual rather than by anatomical origin.

**Conclusion:** We showed that DNA methylation differences of the ventricles near *PITX2* and *PANCR* are associated with left ventricle size. Our findings highlight the importance of standardised tissue collection from multiple regions of the cardiac ventricles in postmortem DNA methylation investigations of the human heart.
