## Supplementary material for "Postmortem DNA methylation profiling uncovers signatures associated with left ventricle size": Table S2

ONTOLOGY	ID	Description	GeneRatio	BgRatio	pvalue	p.adjust	qvalue	geneID	Count	comparison	geneID_splitted
BP	GO:0046622	positive regulation of organ growth	5/62	42/13780	1.1708844687471202e-6	0.00222819314402577	0.001880810209798006	IGF2/MEF2C/NOTCH1/TBX5/WT1	5	LV_RV	IGF2
BP	GO:0046622	positive regulation of organ growth	5/62	42/13780	1.1708844687471202e-6	0.00222819314402577	0.001880810209798006	IGF2/MEF2C/NOTCH1/TBX5/WT1	5	LV_RV	MEF2C
BP	GO:0046622	positive regulation of organ growth	5/62	42/13780	1.1708844687471202e-6	0.00222819314402577	0.001880810209798006	IGF2/MEF2C/NOTCH1/TBX5/WT1	5	LV_RV	NOTCH1
BP	GO:0046622	positive regulation of organ growth	5/62	42/13780	1.1708844687471202e-6	0.00222819314402577	0.001880810209798006	IGF2/MEF2C/NOTCH1/TBX5/WT1	5	LV_RV	TBX5
BP	GO:0046622	positive regulation of organ growth	5/62	42/13780	1.1708844687471202e-6	0.00222819314402577	0.001880810209798006	IGF2/MEF2C/NOTCH1/TBX5/WT1	5	LV_RV	WT1
BP	GO:0060538	skeletal muscle organ development	7/62	148/13780	4.2908889489675564e-6	0.00408278083494263	0.0034462613348023637	COL19A1/IGF2/MEF2C/IGSF8/FLOT1/NOTCH1/WT1	7	LV_RV	COL19A1
BP	GO:0060538	skeletal muscle organ development	7/62	148/13780	4.2908889489675564e-6	0.00408278083494263	0.0034462613348023637	COL19A1/IGF2/MEF2C/IGSF8/FLOT1/NOTCH1/WT1	7	LV_RV	IGF2
BP	GO:0060538	skeletal muscle organ development	7/62	148/13780	4.2908889489675564e-6	0.00408278083494263	0.0034462613348023637	COL19A1/IGF2/MEF2C/IGSF8/FLOT1/NOTCH1/WT1	7	LV_RV	MEF2C
BP	GO:0060538	skeletal muscle organ development	7/62	148/13780	4.2908889489675564e-6	0.00408278083494263	0.0034462613348023637	COL19A1/IGF2/MEF2C/IGSF8/FLOT1/NOTCH1/WT1	7	LV_RV	IGSF8
BP	GO:0060538	skeletal muscle organ development	7/62	148/13780	4.2908889489675564e-6	0.00408278083494263	0.0034462613348023637	COL19A1/IGF2/MEF2C/IGSF8/FLOT1/NOTCH1/WT1	7	LV_RV	FLOT1
BP	GO:0060538	skeletal muscle organ development	7/62	148/13780	4.2908889489675564e-6	0.00408278083494263	0.0034462613348023637	COL19A1/IGF2/MEF2C/IGSF8/FLOT1/NOTCH1/WT1	7	LV_RV	NOTCH1
BP	GO:0060538	skeletal muscle organ development	7/62	148/13780	4.2908889489675564e-6	0.00408278083494263	0.0034462613348023637	COL19A1/IGF2/MEF2C/IGSF8/FLOT1/NOTCH1/WT1	7	LV_RV	WT1
BP	GO:0003211	cardiac ventricle formation	3/62	10/13780	1.0177134869477778e-5	0.006455695885538738	0.005449230810815119	MEF2C/NOTCH1/TBX5	3	LV_RV	MEF2C
BP	GO:0003211	cardiac ventricle formation	3/62	10/13780	1.0177134869477778e-5	0.006455695885538738	0.005449230810815119	MEF2C/NOTCH1/TBX5	3	LV_RV	NOTCH1
BP	GO:0003211	cardiac ventricle formation	3/62	10/13780	1.0177134869477778e-5	0.006455695885538738	0.005449230810815119	MEF2C/NOTCH1/TBX5	3	LV_RV	TBX5
BP	GO:0060421	positive regulation of heart growth	4/62	33/13780	1.3785072587149832e-5	0.006558248283336532	0.005535794938944906	MEF2C/NOTCH1/TBX5/WT1	4	LV_RV	MEF2C
BP	GO:0060421	positive regulation of heart growth	4/62	33/13780	1.3785072587149832e-5	0.006558248283336532	0.005535794938944906	MEF2C/NOTCH1/TBX5/WT1	4	LV_RV	NOTCH1
BP	GO:0060421	positive regulation of heart growth	4/62	33/13780	1.3785072587149832e-5	0.006558248283336532	0.005535794938944906	MEF2C/NOTCH1/TBX5/WT1	4	LV_RV	TBX5
BP	GO:0060421	positive regulation of heart growth	4/62	33/13780	1.3785072587149832e-5	0.006558248283336532	0.005535794938944906	MEF2C/NOTCH1/TBX5/WT1	4	LV_RV	WT1
BP	GO:0003207	cardiac chamber formation	3/62	14/13780	3.0476464799949117e-5	0.00784053126271935	0.006618165614907058	MEF2C/NOTCH1/TBX5	3	LV_RV	MEF2C
BP	GO:0003207	cardiac chamber formation	3/62	14/13780	3.0476464799949117e-5	0.00784053126271935	0.006618165614907058	MEF2C/NOTCH1/TBX5	3	LV_RV	NOTCH1
BP	GO:0003207	cardiac chamber formation	3/62	14/13780	3.0476464799949117e-5	0.00784053126271935	0.006618165614907058	MEF2C/NOTCH1/TBX5	3	LV_RV	TBX5
BP	GO:0060537	muscle tissue development	9/62	362/13780	3.2016626701723475e-5	0.00784053126271935	0.006618165614907058	RARA/COL19A1/IGF2/MEF2C/IGSF8/FLOT1/NOTCH1/TBX5/WT1	9	LV_RV	RARA
BP	GO:0060537	muscle tissue development	9/62	362/13780	3.2016626701723475e-5	0.00784053126271935	0.006618165614907058	RARA/COL19A1/IGF2/MEF2C/IGSF8/FLOT1/NOTCH1/TBX5/WT1	9	LV_RV	COL19A1
BP	GO:0060537	muscle tissue development	9/62	362/13780	3.2016626701723475e-5	0.00784053126271935	0.006618165614907058	RARA/COL19A1/IGF2/MEF2C/IGSF8/FLOT1/NOTCH1/TBX5/WT1	9	LV_RV	IGF2
BP	GO:0060537	muscle tissue development	9/62	362/13780	3.2016626701723475e-5	0.00784053126271935	0.006618165614907058	RARA/COL19A1/IGF2/MEF2C/IGSF8/FLOT1/NOTCH1/TBX5/WT1	9	LV_RV	MEF2C
BP	GO:0060537	muscle tissue development	9/62	362/13780	3.2016626701723475e-5	0.00784053126271935	0.006618165614907058	RARA/COL19A1/IGF2/MEF2C/IGSF8/FLOT1/NOTCH1/TBX5/WT1	9	LV_RV	IGSF8
BP	GO:0060537	muscle tissue development	9/62	362/13780	3.2016626701723475e-5	0.00784053126271935	0.006618165614907058	RARA/COL19A1/IGF2/MEF2C/IGSF8/FLOT1/NOTCH1/TBX5/WT1	9	LV_RV	FLOT1
BP	GO:0060537	muscle tissue development	9/62	362/13780	3.2016626701723475e-5	0.00784053126271935	0.006618165614907058	RARA/COL19A1/IGF2/MEF2C/IGSF8/FLOT1/NOTCH1/TBX5/WT1	9	LV_RV	NOTCH1
BP	GO:0060537	muscle tissue development	9/62	362/13780	3.2016626701723475e-5	0.00784053126271935	0.006618165614907058	RARA/COL19A1/IGF2/MEF2C/IGSF8/FLOT1/NOTCH1/TBX5/WT1	9	LV_RV	TBX5
BP	GO:0060537	muscle tissue development	9/62	362/13780	3.2016626701723475e-5	0.00784053126271935	0.006618165614907058	RARA/COL19A1/IGF2/MEF2C/IGSF8/FLOT1/NOTCH1/TBX5/WT1	9	LV_RV	WT1
BP	GO:0007519	skeletal muscle tissue development	6/62	137/13780	3.367804684580821e-5	0.00784053126271935	0.006618165614907058	COL19A1/IGF2/MEF2C/IGSF8/FLOT1/NOTCH1	6	LV_RV	COL19A1
BP	GO:0007519	skeletal muscle tissue development	6/62	137/13780	3.367804684580821e-5	0.00784053126271935	0.006618165614907058	COL19A1/IGF2/MEF2C/IGSF8/FLOT1/NOTCH1	6	LV_RV	IGF2
BP	GO:0007519	skeletal muscle tissue development	6/62	137/13780	3.367804684580821e-5	0.00784053126271935	0.006618165614907058	COL19A1/IGF2/MEF2C/IGSF8/FLOT1/NOTCH1	6	LV_RV	MEF2C
BP	GO:0007519	skeletal muscle tissue development	6/62	137/13780	3.367804684580821e-5	0.00784053126271935	0.006618165614907058	COL19A1/IGF2/MEF2C/IGSF8/FLOT1/NOTCH1	6	LV_RV	IGSF8
BP	GO:0007519	skeletal muscle tissue development	6/62	137/13780	3.367804684580821e-5	0.00784053126271935	0.006618165614907058	COL19A1/IGF2/MEF2C/IGSF8/FLOT1/NOTCH1	6	LV_RV	FLOT1
BP	GO:0007519	skeletal muscle tissue development	6/62	137/13780	3.367804684580821e-5	0.00784053126271935	0.006618165614907058	COL19A1/IGF2/MEF2C/IGSF8/FLOT1/NOTCH1	6	LV_RV	NOTCH1
BP	GO:0046620	regulation of organ growth	5/62	83/13780	3.4697557162591566e-5	0.00784053126271935	0.006618165614907058	IGF2/MEF2C/NOTCH1/TBX5/WT1	5	LV_RV	IGF2
BP	GO:0046620	regulation of organ growth	5/62	83/13780	3.4697557162591566e-5	0.00784053126271935	0.006618165614907058	IGF2/MEF2C/NOTCH1/TBX5/WT1	5	LV_RV	MEF2C
BP	GO:0046620	regulation of organ growth	5/62	83/13780	3.4697557162591566e-5	0.00784053126271935	0.006618165614907058	IGF2/MEF2C/NOTCH1/TBX5/WT1	5	LV_RV	NOTCH1
BP	GO:0046620	regulation of organ growth	5/62	83/13780	3.4697557162591566e-5	0.00784053126271935	0.006618165614907058	IGF2/MEF2C/NOTCH1/TBX5/WT1	5	LV_RV	TBX5
BP	GO:0046620	regulation of organ growth	5/62	83/13780	3.4697557162591566e-5	0.00784053126271935	0.006618165614907058	IGF2/MEF2C/NOTCH1/TBX5/WT1	5	LV_RV	WT1
BP	GO:0042693	muscle cell fate commitment	3/62	15/13780	3.797343521995137e-5	0.00784053126271935	0.006618165614907058	MEF2C/TBX5/WT1	3	LV_RV	MEF2C
BP	GO:0042693	muscle cell fate commitment	3/62	15/13780	3.797343521995137e-5	0.00784053126271935	0.006618165614907058	MEF2C/TBX5/WT1	3	LV_RV	TBX5
BP	GO:0042693	muscle cell fate commitment	3/62	15/13780	3.797343521995137e-5	0.00784053126271935	0.006618165614907058	MEF2C/TBX5/WT1	3	LV_RV	WT1
BP	GO:0048639	positive regulation of developmental growth	6/62	142/13780	4.120089996174119e-5	0.00784053126271935	0.006618165614907058	IGF2/MEF2C/SHTN1/NOTCH1/TBX5/WT1	6	LV_RV	IGF2
BP	GO:0048639	positive regulation of developmental growth	6/62	142/13780	4.120089996174119e-5	0.00784053126271935	0.006618165614907058	IGF2/MEF2C/SHTN1/NOTCH1/TBX5/WT1	6	LV_RV	MEF2C
BP	GO:0048639	positive regulation of developmental growth	6/62	142/13780	4.120089996174119e-5	0.00784053126271935	0.006618165614907058	IGF2/MEF2C/SHTN1/NOTCH1/TBX5/WT1	6	LV_RV	SHTN1
BP	GO:0048639	positive regulation of developmental growth	6/62	142/13780	4.120089996174119e-5	0.00784053126271935	0.006618165614907058	IGF2/MEF2C/SHTN1/NOTCH1/TBX5/WT1	6	LV_RV	NOTCH1
BP	GO:0048639	positive regulation of developmental growth	6/62	142/13780	4.120089996174119e-5	0.00784053126271935	0.006618165614907058	IGF2/MEF2C/SHTN1/NOTCH1/TBX5/WT1	6	LV_RV	TBX5
BP	GO:0048639	positive regulation of developmental growth	6/62	142/13780	4.120089996174119e-5	0.00784053126271935	0.006618165614907058	IGF2/MEF2C/SHTN1/NOTCH1/TBX5/WT1	6	LV_RV	WT1
BP	GO:0007517	muscle organ development	8/62	292/13780	4.626458725629924e-5	0.007898341875975417	0.006666963355775361	COL19A1/IGF2/MEF2C/SGCE/IGSF8/FLOT1/NOTCH1/WT1	8	LV_RV	COL19A1
BP	GO:0007517	muscle organ development	8/62	292/13780	4.626458725629924e-5	0.007898341875975417	0.006666963355775361	COL19A1/IGF2/MEF2C/SGCE/IGSF8/FLOT1/NOTCH1/WT1	8	LV_RV	IGF2
BP	GO:0007517	muscle organ development	8/62	292/13780	4.626458725629924e-5	0.007898341875975417	0.006666963355775361	COL19A1/IGF2/MEF2C/SGCE/IGSF8/FLOT1/NOTCH1/WT1	8	LV_RV	MEF2C
BP	GO:0007517	muscle organ development	8/62	292/13780	4.626458725629924e-5	0.007898341875975417	0.006666963355775361	COL19A1/IGF2/MEF2C/SGCE/IGSF8/FLOT1/NOTCH1/WT1	8	LV_RV	SGCE
BP	GO:0007517	muscle organ development	8/62	292/13780	4.626458725629924e-5	0.007898341875975417	0.006666963355775361	COL19A1/IGF2/MEF2C/SGCE/IGSF8/FLOT1/NOTCH1/WT1	8	LV_RV	IGSF8
BP	GO:0007517	muscle organ development	8/62	292/13780	4.626458725629924e-5	0.007898341875975417	0.006666963355775361	COL19A1/IGF2/MEF2C/SGCE/IGSF8/FLOT1/NOTCH1/WT1	8	LV_RV	FLOT1
BP	GO:0007517	muscle organ development	8/62	292/13780	4.626458725629924e-5	0.007898341875975417	0.006666963355775361	COL19A1/IGF2/MEF2C/SGCE/IGSF8/FLOT1/NOTCH1/WT1	8	LV_RV	NOTCH1
BP	GO:0007517	muscle organ development	8/62	292/13780	4.626458725629924e-5	0.007898341875975417	0.006666963355775361	COL19A1/IGF2/MEF2C/SGCE/IGSF8/FLOT1/NOTCH1/WT1	8	LV_RV	WT1
BP	GO:0045927	positive regulation of growth	7/62	217/13780	5.1410019150519695e-05	0.007898341875975417	0.006666963355775361	IGF2/MEF2C/SHTN1/SLC44A4/NOTCH1/TBX5/WT1	7	LV_RV	IGF2
BP	GO:0045927	positive regulation of growth	7/62	217/13780	5.1410019150519695e-05	0.007898341875975417	0.006666963355775361	IGF2/MEF2C/SHTN1/SLC44A4/NOTCH1/TBX5/WT1	7	LV_RV	MEF2C
BP	GO:0045927	positive regulation of growth	7/62	217/13780	5.1410019150519695e-05	0.007898341875975417	0.006666963355775361	IGF2/MEF2C/SHTN1/SLC44A4/NOTCH1/TBX5/WT1	7	LV_RV	SHTN1
BP	GO:0045927	positive regulation of growth	7/62	217/13780	5.1410019150519695e-05	0.007898341875975417	0.006666963355775361	IGF2/MEF2C/SHTN1/SLC44A4/NOTCH1/TBX5/WT1	7	LV_RV	SLC44A4
BP	GO:0045927	positive regulation of growth	7/62	217/13780	5.1410019150519695e-05	0.007898341875975417	0.006666963355775361	IGF2/MEF2C/SHTN1/SLC44A4/NOTCH1/TBX5/WT1	7	LV_RV	NOTCH1
BP	GO:0045927	positive regulation of growth	7/62	217/13780	5.1410019150519695e-05	0.007898341875975417	0.006666963355775361	IGF2/MEF2C/SHTN1/SLC44A4/NOTCH1/TBX5/WT1	7	LV_RV	TBX5
BP	GO:0045927	positive regulation of growth	7/62	217/13780	5.1410019150519695e-05	0.007898341875975417	0.006666963355775361	IGF2/MEF2C/SHTN1/SLC44A4/NOTCH1/TBX5/WT1	7	LV_RV	WT1
BP	GO:0048643	positive regulation of skeletal muscle tissue development	3/62	17/13780	5.6388253297647325e-5	0.007898341875975417	0.006666963355775361	IGF2/MEF2C/FLOT1	3	LV_RV	IGF2
BP	GO:0048643	positive regulation of skeletal muscle tissue development	3/62	17/13780	5.6388253297647325e-5	0.007898341875975417	0.006666963355775361	IGF2/MEF2C/FLOT1	3	LV_RV	MEF2C
BP	GO:0048643	positive regulation of skeletal muscle tissue development	3/62	17/13780	5.6388253297647325e-5	0.007898341875975417	0.006666963355775361	IGF2/MEF2C/FLOT1	3	LV_RV	FLOT1
BP	GO:0035265	organ growth	6/62	151/13780	5.810656135767516e-5	0.007898341875975417	0.006666963355775361	RARA/IGF2/MEF2C/NOTCH1/TBX5/WT1	6	LV_RV	RARA
BP	GO:0035265	organ growth	6/62	151/13780	5.810656135767516e-5	0.007898341875975417	0.006666963355775361	RARA/IGF2/MEF2C/NOTCH1/TBX5/WT1	6	LV_RV	IGF2
BP	GO:0035265	organ growth	6/62	151/13780	5.810656135767516e-5	0.007898341875975417	0.006666963355775361	RARA/IGF2/MEF2C/NOTCH1/TBX5/WT1	6	LV_RV	MEF2C
BP	GO:0035265	organ growth	6/62	151/13780	5.810656135767516e-5	0.007898341875975417	0.006666963355775361	RARA/IGF2/MEF2C/NOTCH1/TBX5/WT1	6	LV_RV	NOTCH1
BP	GO:0035265	organ growth	6/62	151/13780	5.810656135767516e-5	0.007898341875975417	0.006666963355775361	RARA/IGF2/MEF2C/NOTCH1/TBX5/WT1	6	LV_RV	TBX5
BP	GO:0035265	organ growth	6/62	151/13780	5.810656135767516e-5	0.007898341875975417	0.006666963355775361	RARA/IGF2/MEF2C/NOTCH1/TBX5/WT1	6	LV_RV	WT1
BP	GO:0048732	gland development	9/62	395/13780	6.307044035414665e-5	0.008001536532929406	0.0067540696126616	GDF7/CDKN2B/GATA2/RARA/IGF2/DUT/EPHA2/NOTCH1/WT1	9	LV_RV	GDF7
BP	GO:0048732	gland development	9/62	395/13780	6.307044035414665e-5	0.008001536532929406	0.0067540696126616	GDF7/CDKN2B/GATA2/RARA/IGF2/DUT/EPHA2/NOTCH1/WT1	9	LV_RV	CDKN2B
BP	GO:0048732	gland development	9/62	395/13780	6.307044035414665e-5	0.008001536532929406	0.0067540696126616	GDF7/CDKN2B/GATA2/RARA/IGF2/DUT/EPHA2/NOTCH1/WT1	9	LV_RV	GATA2
BP	GO:0048732	gland development	9/62	395/13780	6.307044035414665e-5	0.008001536532929406	0.0067540696126616	GDF7/CDKN2B/GATA2/RARA/IGF2/DUT/EPHA2/NOTCH1/WT1	9	LV_RV	RARA
BP	GO:0048732	gland development	9/62	395/13780	6.307044035414665e-5	0.008001536532929406	0.0067540696126616	GDF7/CDKN2B/GATA2/RARA/IGF2/DUT/EPHA2/NOTCH1/WT1	9	LV_RV	IGF2
BP	GO:0048732	gland development	9/62	395/13780	6.307044035414665e-5	0.008001536532929406	0.0067540696126616	GDF7/CDKN2B/GATA2/RARA/IGF2/DUT/EPHA2/NOTCH1/WT1	9	LV_RV	DUT
BP	GO:0048732	gland development	9/62	395/13780	6.307044035414665e-5	0.008001536532929406	0.0067540696126616	GDF7/CDKN2B/GATA2/RARA/IGF2/DUT/EPHA2/NOTCH1/WT1	9	LV_RV	EPHA2
BP	GO:0048732	gland development	9/62	395/13780	6.307044035414665e-5	0.008001536532929406	0.0067540696126616	GDF7/CDKN2B/GATA2/RARA/IGF2/DUT/EPHA2/NOTCH1/WT1	9	LV_RV	NOTCH1
BP	GO:0048732	gland development	9/62	395/13780	6.307044035414665e-5	0.008001536532929406	0.0067540696126616	GDF7/CDKN2B/GATA2/RARA/IGF2/DUT/EPHA2/NOTCH1/WT1	9	LV_RV	WT1
BP	GO:0060039	pericardium development	3/62	18/13780	6.74490507908118e-5	0.008022221478432177	0.0067715297043933415	NOTCH1/TBX5/WT1	3	LV_RV	NOTCH1
BP	GO:0060039	pericardium development	3/62	18/13780	6.74490507908118e-5	0.008022221478432177	0.0067715297043933415	NOTCH1/TBX5/WT1	3	LV_RV	TBX5
BP	GO:0060039	pericardium development	3/62	18/13780	6.74490507908118e-5	0.008022221478432177	0.0067715297043933415	NOTCH1/TBX5/WT1	3	LV_RV	WT1
BP	GO:0010812	negative regulation of cell-substrate adhesion	4/62	50/13780	7.327143330884991e-5	0.008202090446278905	0.006923356484786685	CDKN2A/RCC2/NOTCH1/TBCD	4	LV_RV	CDKN2A
BP	GO:0010812	negative regulation of cell-substrate adhesion	4/62	50/13780	7.327143330884991e-5	0.008202090446278905	0.006923356484786685	CDKN2A/RCC2/NOTCH1/TBCD	4	LV_RV	RCC2
BP	GO:0010812	negative regulation of cell-substrate adhesion	4/62	50/13780	7.327143330884991e-5	0.008202090446278905	0.006923356484786685	CDKN2A/RCC2/NOTCH1/TBCD	4	LV_RV	NOTCH1
BP	GO:0010812	negative regulation of cell-substrate adhesion	4/62	50/13780	7.327143330884991e-5	0.008202090446278905	0.006923356484786685	CDKN2A/RCC2/NOTCH1/TBCD	4	LV_RV	TBCD
BP	GO:1901863	positive regulation of muscle tissue development	3/62	20/13780	9.362743252536964e-5	0.009898500227543246	0.00835529017741018	IGF2/MEF2C/FLOT1	3	LV_RV	IGF2
BP	GO:1901863	positive regulation of muscle tissue development	3/62	20/13780	9.362743252536964e-5	0.009898500227543246	0.00835529017741018	IGF2/MEF2C/FLOT1	3	LV_RV	MEF2C
BP	GO:1901863	positive regulation of muscle tissue development	3/62	20/13780	9.362743252536964e-5	0.009898500227543246	0.00835529017741018	IGF2/MEF2C/FLOT1	3	LV_RV	FLOT1
BP	GO:0051146	striated muscle cell differentiation	7/62	245/13780	1.1022761139704291e-4	0.011040165499398562	0.009318965927528393	RARA/IGF2/MEF2C/FLOT1/NOTCH1/TBX5/WT1	7	LV_RV	RARA
BP	GO:0051146	striated muscle cell differentiation	7/62	245/13780	1.1022761139704291e-4	0.011040165499398562	0.009318965927528393	RARA/IGF2/MEF2C/FLOT1/NOTCH1/TBX5/WT1	7	LV_RV	IGF2
BP	GO:0051146	striated muscle cell differentiation	7/62	245/13780	1.1022761139704291e-4	0.011040165499398562	0.009318965927528393	RARA/IGF2/MEF2C/FLOT1/NOTCH1/TBX5/WT1	7	LV_RV	MEF2C
BP	GO:0051146	striated muscle cell differentiation	7/62	245/13780	1.1022761139704291e-4	0.011040165499398562	0.009318965927528393	RARA/IGF2/MEF2C/FLOT1/NOTCH1/TBX5/WT1	7	LV_RV	FLOT1
BP	GO:0051146	striated muscle cell differentiation	7/62	245/13780	1.1022761139704291e-4	0.011040165499398562	0.009318965927528393	RARA/IGF2/MEF2C/FLOT1/NOTCH1/TBX5/WT1	7	LV_RV	NOTCH1
BP	GO:0051146	striated muscle cell differentiation	7/62	245/13780	1.1022761139704291e-4	0.011040165499398562	0.009318965927528393	RARA/IGF2/MEF2C/FLOT1/NOTCH1/TBX5/WT1	7	LV_RV	TBX5
BP	GO:0051146	striated muscle cell differentiation	7/62	245/13780	1.1022761139704291e-4	0.011040165499398562	0.009318965927528393	RARA/IGF2/MEF2C/FLOT1/NOTCH1/TBX5/WT1	7	LV_RV	WT1
BP	GO:0030099	myeloid cell differentiation	8/62	334/13780	1.1843471759808379e-4	0.011269063379457673	0.009512177844982941	CDKN2B/GATA2/RARA/MEF2C/ZBTB7A/ZBTB46/EPHA2/TRIM10	8	LV_RV	CDKN2B
BP	GO:0030099	myeloid cell differentiation	8/62	334/13780	1.1843471759808379e-4	0.011269063379457673	0.009512177844982941	CDKN2B/GATA2/RARA/MEF2C/ZBTB7A/ZBTB46/EPHA2/TRIM10	8	LV_RV	GATA2
BP	GO:0030099	myeloid cell differentiation	8/62	334/13780	1.1843471759808379e-4	0.011269063379457673	0.009512177844982941	CDKN2B/GATA2/RARA/MEF2C/ZBTB7A/ZBTB46/EPHA2/TRIM10	8	LV_RV	RARA
BP	GO:0030099	myeloid cell differentiation	8/62	334/13780	1.1843471759808379e-4	0.011269063379457673	0.009512177844982941	CDKN2B/GATA2/RARA/MEF2C/ZBTB7A/ZBTB46/EPHA2/TRIM10	8	LV_RV	MEF2C
BP	GO:0030099	myeloid cell differentiation	8/62	334/13780	1.1843471759808379e-4	0.011269063379457673	0.009512177844982941	CDKN2B/GATA2/RARA/MEF2C/ZBTB7A/ZBTB46/EPHA2/TRIM10	8	LV_RV	ZBTB7A
BP	GO:0030099	myeloid cell differentiation	8/62	334/13780	1.1843471759808379e-4	0.011269063379457673	0.009512177844982941	CDKN2B/GATA2/RARA/MEF2C/ZBTB7A/ZBTB46/EPHA2/TRIM10	8	LV_RV	ZBTB46
BP	GO:0030099	myeloid cell differentiation	8/62	334/13780	1.1843471759808379e-4	0.011269063379457673	0.009512177844982941	CDKN2B/GATA2/RARA/MEF2C/ZBTB7A/ZBTB46/EPHA2/TRIM10	8	LV_RV	EPHA2
BP	GO:0030099	myeloid cell differentiation	8/62	334/13780	1.1843471759808379e-4	0.011269063379457673	0.009512177844982941	CDKN2B/GATA2/RARA/MEF2C/ZBTB7A/ZBTB46/EPHA2/TRIM10	8	LV_RV	TRIM10
BP	GO:0060420	regulation of heart growth	4/62	59/13780	1.404884120896699e-4	0.012523266188423926	0.010570846145164096	MEF2C/NOTCH1/TBX5/WT1	4	LV_RV	MEF2C
BP	GO:0060420	regulation of heart growth	4/62	59/13780	1.404884120896699e-4	0.012523266188423926	0.010570846145164096	MEF2C/NOTCH1/TBX5/WT1	4	LV_RV	NOTCH1
BP	GO:0060420	regulation of heart growth	4/62	59/13780	1.404884120896699e-4	0.012523266188423926	0.010570846145164096	MEF2C/NOTCH1/TBX5/WT1	4	LV_RV	TBX5
BP	GO:0060420	regulation of heart growth	4/62	59/13780	1.404884120896699e-4	0.012523266188423926	0.010570846145164096	MEF2C/NOTCH1/TBX5/WT1	4	LV_RV	WT1
BP	GO:0045165	cell fate commitment	7/62	256/13780	1.4477764379680838e-4	0.012523266188423926	0.010570846145164096	GDF7/GATA2/RARA/MEF2C/NOTCH1/TBX5/WT1	7	LV_RV	GDF7
BP	GO:0045165	cell fate commitment	7/62	256/13780	1.4477764379680838e-4	0.012523266188423926	0.010570846145164096	GDF7/GATA2/RARA/MEF2C/NOTCH1/TBX5/WT1	7	LV_RV	GATA2
BP	GO:0045165	cell fate commitment	7/62	256/13780	1.4477764379680838e-4	0.012523266188423926	0.010570846145164096	GDF7/GATA2/RARA/MEF2C/NOTCH1/TBX5/WT1	7	LV_RV	RARA
BP	GO:0045165	cell fate commitment	7/62	256/13780	1.4477764379680838e-4	0.012523266188423926	0.010570846145164096	GDF7/GATA2/RARA/MEF2C/NOTCH1/TBX5/WT1	7	LV_RV	MEF2C
BP	GO:0045165	cell fate commitment	7/62	256/13780	1.4477764379680838e-4	0.012523266188423926	0.010570846145164096	GDF7/GATA2/RARA/MEF2C/NOTCH1/TBX5/WT1	7	LV_RV	NOTCH1
BP	GO:0045165	cell fate commitment	7/62	256/13780	1.4477764379680838e-4	0.012523266188423926	0.010570846145164096	GDF7/GATA2/RARA/MEF2C/NOTCH1/TBX5/WT1	7	LV_RV	TBX5
BP	GO:0045165	cell fate commitment	7/62	256/13780	1.4477764379680838e-4	0.012523266188423926	0.010570846145164096	GDF7/GATA2/RARA/MEF2C/NOTCH1/TBX5/WT1	7	LV_RV	WT1
BP	GO:0048641	regulation of skeletal muscle tissue development	3/62	24/13780	1.6411059562818233e-4	0.013012602645017957	0.010983893374061676	IGF2/MEF2C/FLOT1	3	LV_RV	IGF2
BP	GO:0048641	regulation of skeletal muscle tissue development	3/62	24/13780	1.6411059562818233e-4	0.013012602645017957	0.010983893374061676	IGF2/MEF2C/FLOT1	3	LV_RV	MEF2C
BP	GO:0048641	regulation of skeletal muscle tissue development	3/62	24/13780	1.6411059562818233e-4	0.013012602645017957	0.010983893374061676	IGF2/MEF2C/FLOT1	3	LV_RV	FLOT1
BP	GO:0060045	positive regulation of cardiac muscle cell proliferation	3/62	24/13780	1.6411059562818233e-4	0.013012602645017957	0.010983893374061676	MEF2C/NOTCH1/TBX5	3	LV_RV	MEF2C
BP	GO:0060045	positive regulation of cardiac muscle cell proliferation	3/62	24/13780	1.6411059562818233e-4	0.013012602645017957	0.010983893374061676	MEF2C/NOTCH1/TBX5	3	LV_RV	NOTCH1
BP	GO:0060045	positive regulation of cardiac muscle cell proliferation	3/62	24/13780	1.6411059562818233e-4	0.013012602645017957	0.010983893374061676	MEF2C/NOTCH1/TBX5	3	LV_RV	TBX5
BP	GO:0048667	cell morphogenesis involved in neuron differentiation	19/160	494/13780	4.581615527023277e-6	0.013607398115259132	0.01206170571903707	TBCD/BAIAP2/NOTCH1/PTK2/SHTN1/LRP8/PTPRD/CYFIP2/ROBO2/PPFIA2/UNC5B/CNTN4/GLI2/PLS1/TNIK/GAP43/FLOT1/TRIO/VCL	19	RV_S	TBCD
BP	GO:0048667	cell morphogenesis involved in neuron differentiation	19/160	494/13780	4.581615527023277e-6	0.013607398115259132	0.01206170571903707	TBCD/BAIAP2/NOTCH1/PTK2/SHTN1/LRP8/PTPRD/CYFIP2/ROBO2/PPFIA2/UNC5B/CNTN4/GLI2/PLS1/TNIK/GAP43/FLOT1/TRIO/VCL	19	RV_S	BAIAP2
BP	GO:0048667	cell morphogenesis involved in neuron differentiation	19/160	494/13780	4.581615527023277e-6	0.013607398115259132	0.01206170571903707	TBCD/BAIAP2/NOTCH1/PTK2/SHTN1/LRP8/PTPRD/CYFIP2/ROBO2/PPFIA2/UNC5B/CNTN4/GLI2/PLS1/TNIK/GAP43/FLOT1/TRIO/VCL	19	RV_S	NOTCH1
BP	GO:0048667	cell morphogenesis involved in neuron differentiation	19/160	494/13780	4.581615527023277e-6	0.013607398115259132	0.01206170571903707	TBCD/BAIAP2/NOTCH1/PTK2/SHTN1/LRP8/PTPRD/CYFIP2/ROBO2/PPFIA2/UNC5B/CNTN4/GLI2/PLS1/TNIK/GAP43/FLOT1/TRIO/VCL	19	RV_S	PTK2
BP	GO:0048667	cell morphogenesis involved in neuron differentiation	19/160	494/13780	4.581615527023277e-6	0.013607398115259132	0.01206170571903707	TBCD/BAIAP2/NOTCH1/PTK2/SHTN1/LRP8/PTPRD/CYFIP2/ROBO2/PPFIA2/UNC5B/CNTN4/GLI2/PLS1/TNIK/GAP43/FLOT1/TRIO/VCL	19	RV_S	SHTN1
BP	GO:0048667	cell morphogenesis involved in neuron differentiation	19/160	494/13780	4.581615527023277e-6	0.013607398115259132	0.01206170571903707	TBCD/BAIAP2/NOTCH1/PTK2/SHTN1/LRP8/PTPRD/CYFIP2/ROBO2/PPFIA2/UNC5B/CNTN4/GLI2/PLS1/TNIK/GAP43/FLOT1/TRIO/VCL	19	RV_S	LRP8
BP	GO:0048667	cell morphogenesis involved in neuron differentiation	19/160	494/13780	4.581615527023277e-6	0.013607398115259132	0.01206170571903707	TBCD/BAIAP2/NOTCH1/PTK2/SHTN1/LRP8/PTPRD/CYFIP2/ROBO2/PPFIA2/UNC5B/CNTN4/GLI2/PLS1/TNIK/GAP43/FLOT1/TRIO/VCL	19	RV_S	PTPRD
BP	GO:0048667	cell morphogenesis involved in neuron differentiation	19/160	494/13780	4.581615527023277e-6	0.013607398115259132	0.01206170571903707	TBCD/BAIAP2/NOTCH1/PTK2/SHTN1/LRP8/PTPRD/CYFIP2/ROBO2/PPFIA2/UNC5B/CNTN4/GLI2/PLS1/TNIK/GAP43/FLOT1/TRIO/VCL	19	RV_S	CYFIP2
BP	GO:0048667	cell morphogenesis involved in neuron differentiation	19/160	494/13780	4.581615527023277e-6	0.013607398115259132	0.01206170571903707	TBCD/BAIAP2/NOTCH1/PTK2/SHTN1/LRP8/PTPRD/CYFIP2/ROBO2/PPFIA2/UNC5B/CNTN4/GLI2/PLS1/TNIK/GAP43/FLOT1/TRIO/VCL	19	RV_S	ROBO2
BP	GO:0048667	cell morphogenesis involved in neuron differentiation	19/160	494/13780	4.581615527023277e-6	0.013607398115259132	0.01206170571903707	TBCD/BAIAP2/NOTCH1/PTK2/SHTN1/LRP8/PTPRD/CYFIP2/ROBO2/PPFIA2/UNC5B/CNTN4/GLI2/PLS1/TNIK/GAP43/FLOT1/TRIO/VCL	19	RV_S	PPFIA2
BP	GO:0048667	cell morphogenesis involved in neuron differentiation	19/160	494/13780	4.581615527023277e-6	0.013607398115259132	0.01206170571903707	TBCD/BAIAP2/NOTCH1/PTK2/SHTN1/LRP8/PTPRD/CYFIP2/ROBO2/PPFIA2/UNC5B/CNTN4/GLI2/PLS1/TNIK/GAP43/FLOT1/TRIO/VCL	19	RV_S	UNC5B
BP	GO:0048667	cell morphogenesis involved in neuron differentiation	19/160	494/13780	4.581615527023277e-6	0.013607398115259132	0.01206170571903707	TBCD/BAIAP2/NOTCH1/PTK2/SHTN1/LRP8/PTPRD/CYFIP2/ROBO2/PPFIA2/UNC5B/CNTN4/GLI2/PLS1/TNIK/GAP43/FLOT1/TRIO/VCL	19	RV_S	CNTN4
BP	GO:0048667	cell morphogenesis involved in neuron differentiation	19/160	494/13780	4.581615527023277e-6	0.013607398115259132	0.01206170571903707	TBCD/BAIAP2/NOTCH1/PTK2/SHTN1/LRP8/PTPRD/CYFIP2/ROBO2/PPFIA2/UNC5B/CNTN4/GLI2/PLS1/TNIK/GAP43/FLOT1/TRIO/VCL	19	RV_S	GLI2
BP	GO:0048667	cell morphogenesis involved in neuron differentiation	19/160	494/13780	4.581615527023277e-6	0.013607398115259132	0.01206170571903707	TBCD/BAIAP2/NOTCH1/PTK2/SHTN1/LRP8/PTPRD/CYFIP2/ROBO2/PPFIA2/UNC5B/CNTN4/GLI2/PLS1/TNIK/GAP43/FLOT1/TRIO/VCL	19	RV_S	PLS1
BP	GO:0048667	cell morphogenesis involved in neuron differentiation	19/160	494/13780	4.581615527023277e-6	0.013607398115259132	0.01206170571903707	TBCD/BAIAP2/NOTCH1/PTK2/SHTN1/LRP8/PTPRD/CYFIP2/ROBO2/PPFIA2/UNC5B/CNTN4/GLI2/PLS1/TNIK/GAP43/FLOT1/TRIO/VCL	19	RV_S	TNIK
BP	GO:0048667	cell morphogenesis involved in neuron differentiation	19/160	494/13780	4.581615527023277e-6	0.013607398115259132	0.01206170571903707	TBCD/BAIAP2/NOTCH1/PTK2/SHTN1/LRP8/PTPRD/CYFIP2/ROBO2/PPFIA2/UNC5B/CNTN4/GLI2/PLS1/TNIK/GAP43/FLOT1/TRIO/VCL	19	RV_S	GAP43
BP	GO:0048667	cell morphogenesis involved in neuron differentiation	19/160	494/13780	4.581615527023277e-6	0.013607398115259132	0.01206170571903707	TBCD/BAIAP2/NOTCH1/PTK2/SHTN1/LRP8/PTPRD/CYFIP2/ROBO2/PPFIA2/UNC5B/CNTN4/GLI2/PLS1/TNIK/GAP43/FLOT1/TRIO/VCL	19	RV_S	FLOT1
BP	GO:0048667	cell morphogenesis involved in neuron differentiation	19/160	494/13780	4.581615527023277e-6	0.013607398115259132	0.01206170571903707	TBCD/BAIAP2/NOTCH1/PTK2/SHTN1/LRP8/PTPRD/CYFIP2/ROBO2/PPFIA2/UNC5B/CNTN4/GLI2/PLS1/TNIK/GAP43/FLOT1/TRIO/VCL	19	RV_S	TRIO
BP	GO:0048667	cell morphogenesis involved in neuron differentiation	19/160	494/13780	4.581615527023277e-6	0.013607398115259132	0.01206170571903707	TBCD/BAIAP2/NOTCH1/PTK2/SHTN1/LRP8/PTPRD/CYFIP2/ROBO2/PPFIA2/UNC5B/CNTN4/GLI2/PLS1/TNIK/GAP43/FLOT1/TRIO/VCL	19	RV_S	VCL
BP	GO:0048645	animal organ formation	4/62	63/13780	1.8141696312355516e-4	0.01380945923296502	0.011656517293749271	MEF2C/NOTCH1/TBX5/WT1	4	LV_RV	MEF2C
BP	GO:0048645	animal organ formation	4/62	63/13780	1.8141696312355516e-4	0.01380945923296502	0.011656517293749271	MEF2C/NOTCH1/TBX5/WT1	4	LV_RV	NOTCH1
BP	GO:0048645	animal organ formation	4/62	63/13780	1.8141696312355516e-4	0.01380945923296502	0.011656517293749271	MEF2C/NOTCH1/TBX5/WT1	4	LV_RV	TBX5
BP	GO:0048645	animal organ formation	4/62	63/13780	1.8141696312355516e-4	0.01380945923296502	0.011656517293749271	MEF2C/NOTCH1/TBX5/WT1	4	LV_RV	WT1
BP	GO:0001570	vasculogenesis	4/62	71/13780	2.880839868487678e-4	0.020549893033825227	0.017346094404744477	EPHA2/NOTCH1/TBX5/WT1	4	LV_RV	EPHA2
BP	GO:0001570	vasculogenesis	4/62	71/13780	2.880839868487678e-4	0.020549893033825227	0.017346094404744477	EPHA2/NOTCH1/TBX5/WT1	4	LV_RV	NOTCH1
BP	GO:0001570	vasculogenesis	4/62	71/13780	2.880839868487678e-4	0.020549893033825227	0.017346094404744477	EPHA2/NOTCH1/TBX5/WT1	4	LV_RV	TBX5
BP	GO:0001570	vasculogenesis	4/62	71/13780	2.880839868487678e-4	0.020549893033825227	0.017346094404744477	EPHA2/NOTCH1/TBX5/WT1	4	LV_RV	WT1
BP	GO:0055023	positive regulation of cardiac muscle tissue growth	3/62	29/13780	2.9156443085301165e-4	0.020549893033825227	0.017346094404744477	MEF2C/NOTCH1/TBX5	3	LV_RV	MEF2C
BP	GO:0055023	positive regulation of cardiac muscle tissue growth	3/62	29/13780	2.9156443085301165e-4	0.020549893033825227	0.017346094404744477	MEF2C/NOTCH1/TBX5	3	LV_RV	NOTCH1
BP	GO:0055023	positive regulation of cardiac muscle tissue growth	3/62	29/13780	2.9156443085301165e-4	0.020549893033825227	0.017346094404744477	MEF2C/NOTCH1/TBX5	3	LV_RV	TBX5
BP	GO:0030851	granulocyte differentiation	3/62	30/13780	3.2292427128227744e-4	0.021947317437506213	0.018525655563035915	GATA2/RARA/ZBTB46	3	LV_RV	GATA2
BP	GO:0030851	granulocyte differentiation	3/62	30/13780	3.2292427128227744e-4	0.021947317437506213	0.018525655563035915	GATA2/RARA/ZBTB46	3	LV_RV	RARA
BP	GO:0030851	granulocyte differentiation	3/62	30/13780	3.2292427128227744e-4	0.021947317437506213	0.018525655563035915	GATA2/RARA/ZBTB46	3	LV_RV	ZBTB46
BP	GO:0035051	cardiocyte differentiation	5/62	136/13780	3.5846381222407305e-4	0.023522642574565898	0.019855382121739946	RARA/MEF2C/NOTCH1/TBX5/WT1	5	LV_RV	RARA
BP	GO:0035051	cardiocyte differentiation	5/62	136/13780	3.5846381222407305e-4	0.023522642574565898	0.019855382121739946	RARA/MEF2C/NOTCH1/TBX5/WT1	5	LV_RV	MEF2C
BP	GO:0035051	cardiocyte differentiation	5/62	136/13780	3.5846381222407305e-4	0.023522642574565898	0.019855382121739946	RARA/MEF2C/NOTCH1/TBX5/WT1	5	LV_RV	NOTCH1
BP	GO:0035051	cardiocyte differentiation	5/62	136/13780	3.5846381222407305e-4	0.023522642574565898	0.019855382121739946	RARA/MEF2C/NOTCH1/TBX5/WT1	5	LV_RV	TBX5
BP	GO:0035051	cardiocyte differentiation	5/62	136/13780	3.5846381222407305e-4	0.023522642574565898	0.019855382121739946	RARA/MEF2C/NOTCH1/TBX5/WT1	5	LV_RV	WT1
BP	GO:0060914	heart formation	3/62	32/13780	3.919894015949233e-4	0.024865194374504632	0.02098862550294221	MEF2C/NOTCH1/TBX5	3	LV_RV	MEF2C
BP	GO:0060914	heart formation	3/62	32/13780	3.919894015949233e-4	0.024865194374504632	0.02098862550294221	MEF2C/NOTCH1/TBX5	3	LV_RV	NOTCH1
BP	GO:0060914	heart formation	3/62	32/13780	3.919894015949233e-4	0.024865194374504632	0.02098862550294221	MEF2C/NOTCH1/TBX5	3	LV_RV	TBX5
BP	GO:0045666	positive regulation of neuron differentiation	4/62	80/13780	4.549879458261807e-4	0.027930389061523286	0.023575945851638427	GDF7/GATA2/RARA/MEF2C	4	LV_RV	GDF7
BP	GO:0045666	positive regulation of neuron differentiation	4/62	80/13780	4.549879458261807e-4	0.027930389061523286	0.023575945851638427	GDF7/GATA2/RARA/MEF2C	4	LV_RV	GATA2
BP	GO:0045666	positive regulation of neuron differentiation	4/62	80/13780	4.549879458261807e-4	0.027930389061523286	0.023575945851638427	GDF7/GATA2/RARA/MEF2C	4	LV_RV	RARA
BP	GO:0045666	positive regulation of neuron differentiation	4/62	80/13780	4.549879458261807e-4	0.027930389061523286	0.023575945851638427	GDF7/GATA2/RARA/MEF2C	4	LV_RV	MEF2C
BP	GO:0060419	heart growth	4/62	83/13780	5.23356656496449e-4	0.0311233661660232	0.02627112690176254	MEF2C/NOTCH1/TBX5/WT1	4	LV_RV	MEF2C
BP	GO:0060419	heart growth	4/62	83/13780	5.23356656496449e-4	0.0311233661660232	0.02627112690176254	MEF2C/NOTCH1/TBX5/WT1	4	LV_RV	NOTCH1
BP	GO:0060419	heart growth	4/62	83/13780	5.23356656496449e-4	0.0311233661660232	0.02627112690176254	MEF2C/NOTCH1/TBX5/WT1	4	LV_RV	TBX5
BP	GO:0060419	heart growth	4/62	83/13780	5.23356656496449e-4	0.0311233661660232	0.02627112690176254	MEF2C/NOTCH1/TBX5/WT1	4	LV_RV	WT1
BP	GO:0002762	negative regulation of myeloid leukocyte differentiation	3/62	38/13780	6.540164538982263e-4	0.03660568564024484	0.030898734013891434	GATA2/RARA/ZBTB46	3	LV_RV	GATA2
BP	GO:0002762	negative regulation of myeloid leukocyte differentiation	3/62	38/13780	6.540164538982263e-4	0.03660568564024484	0.030898734013891434	GATA2/RARA/ZBTB46	3	LV_RV	RARA
BP	GO:0002762	negative regulation of myeloid leukocyte differentiation	3/62	38/13780	6.540164538982263e-4	0.03660568564024484	0.030898734013891434	GATA2/RARA/ZBTB46	3	LV_RV	ZBTB46
BP	GO:0060043	regulation of cardiac muscle cell proliferation	3/62	38/13780	6.540164538982263e-4	0.03660568564024484	0.030898734013891434	MEF2C/NOTCH1/TBX5	3	LV_RV	MEF2C
BP	GO:0060043	regulation of cardiac muscle cell proliferation	3/62	38/13780	6.540164538982263e-4	0.03660568564024484	0.030898734013891434	MEF2C/NOTCH1/TBX5	3	LV_RV	NOTCH1
BP	GO:0060043	regulation of cardiac muscle cell proliferation	3/62	38/13780	6.540164538982263e-4	0.03660568564024484	0.030898734013891434	MEF2C/NOTCH1/TBX5	3	LV_RV	TBX5
BP	GO:1901532	regulation of hematopoietic progenitor cell differentiation	3/62	39/13780	7.062549281861753e-4	0.03757658533196623	0.03171826712204025	GATA2/RARA/NOTCH1	3	LV_RV	GATA2
BP	GO:1901532	regulation of hematopoietic progenitor cell differentiation	3/62	39/13780	7.062549281861753e-4	0.03757658533196623	0.03171826712204025	GATA2/RARA/NOTCH1	3	LV_RV	RARA
BP	GO:1901532	regulation of hematopoietic progenitor cell differentiation	3/62	39/13780	7.062549281861753e-4	0.03757658533196623	0.03171826712204025	GATA2/RARA/NOTCH1	3	LV_RV	NOTCH1
BP	GO:0010586	miRNA metabolic process	4/62	90/13780	7.108550036525403e-4	0.03757658533196623	0.03171826712204025	GATA2/RARA/SND1/WT1	4	LV_RV	GATA2
BP	GO:0010586	miRNA metabolic process	4/62	90/13780	7.108550036525403e-4	0.03757658533196623	0.03171826712204025	GATA2/RARA/SND1/WT1	4	LV_RV	RARA
BP	GO:0010586	miRNA metabolic process	4/62	90/13780	7.108550036525403e-4	0.03757658533196623	0.03171826712204025	GATA2/RARA/SND1/WT1	4	LV_RV	SND1
BP	GO:0010586	miRNA metabolic process	4/62	90/13780	7.108550036525403e-4	0.03757658533196623	0.03171826712204025	GATA2/RARA/SND1/WT1	4	LV_RV	WT1
BP	GO:0042692	muscle cell differentiation	7/62	340/13780	8.027022463173361e-4	0.03967950577814037	0.03349333507616351	RARA/IGF2/MEF2C/FLOT1/NOTCH1/TBX5/WT1	7	LV_RV	RARA
BP	GO:0042692	muscle cell differentiation	7/62	340/13780	8.027022463173361e-4	0.03967950577814037	0.03349333507616351	RARA/IGF2/MEF2C/FLOT1/NOTCH1/TBX5/WT1	7	LV_RV	IGF2
BP	GO:0042692	muscle cell differentiation	7/62	340/13780	8.027022463173361e-4	0.03967950577814037	0.03349333507616351	RARA/IGF2/MEF2C/FLOT1/NOTCH1/TBX5/WT1	7	LV_RV	MEF2C
BP	GO:0042692	muscle cell differentiation	7/62	340/13780	8.027022463173361e-4	0.03967950577814037	0.03349333507616351	RARA/IGF2/MEF2C/FLOT1/NOTCH1/TBX5/WT1	7	LV_RV	FLOT1
BP	GO:0042692	muscle cell differentiation	7/62	340/13780	8.027022463173361e-4	0.03967950577814037	0.03349333507616351	RARA/IGF2/MEF2C/FLOT1/NOTCH1/TBX5/WT1	7	LV_RV	NOTCH1
BP	GO:0042692	muscle cell differentiation	7/62	340/13780	8.027022463173361e-4	0.03967950577814037	0.03349333507616351	RARA/IGF2/MEF2C/FLOT1/NOTCH1/TBX5/WT1	7	LV_RV	TBX5
BP	GO:0042692	muscle cell differentiation	7/62	340/13780	8.027022463173361e-4	0.03967950577814037	0.03349333507616351	RARA/IGF2/MEF2C/FLOT1/NOTCH1/TBX5/WT1	7	LV_RV	WT1
BP	GO:1901861	regulation of muscle tissue development	3/62	41/13780	8.18544188057619e-4	0.03967950577814037	0.03349333507616351	IGF2/MEF2C/FLOT1	3	LV_RV	IGF2
BP	GO:1901861	regulation of muscle tissue development	3/62	41/13780	8.18544188057619e-4	0.03967950577814037	0.03349333507616351	IGF2/MEF2C/FLOT1	3	LV_RV	MEF2C
BP	GO:1901861	regulation of muscle tissue development	3/62	41/13780	8.18544188057619e-4	0.03967950577814037	0.03349333507616351	IGF2/MEF2C/FLOT1	3	LV_RV	FLOT1
BP	GO:0003263	cardioblast proliferation	2/62	10/13780	8.757431648354679e-4	0.03967950577814037	0.03349333507616351	NOTCH1/TBX5	2	LV_RV	NOTCH1
BP	GO:0003263	cardioblast proliferation	2/62	10/13780	8.757431648354679e-4	0.03967950577814037	0.03349333507616351	NOTCH1/TBX5	2	LV_RV	TBX5
BP	GO:0003264	regulation of cardioblast proliferation	2/62	10/13780	8.757431648354679e-4	0.03967950577814037	0.03349333507616351	NOTCH1/TBX5	2	LV_RV	NOTCH1
BP	GO:0003264	regulation of cardioblast proliferation	2/62	10/13780	8.757431648354679e-4	0.03967950577814037	0.03349333507616351	NOTCH1/TBX5	2	LV_RV	TBX5
BP	GO:1904238	pericyte cell differentiation	2/62	10/13780	8.757431648354679e-4	0.03967950577814037	0.03349333507616351	EPHA2/NOTCH1	2	LV_RV	EPHA2
BP	GO:1904238	pericyte cell differentiation	2/62	10/13780	8.757431648354679e-4	0.03967950577814037	0.03349333507616351	EPHA2/NOTCH1	2	LV_RV	NOTCH1
BP	GO:2000109	regulation of macrophage apoptotic process	2/62	10/13780	8.757431648354679e-4	0.03967950577814037	0.03349333507616351	CDKN2A/MEF2C	2	LV_RV	CDKN2A
BP	GO:2000109	regulation of macrophage apoptotic process	2/62	10/13780	8.757431648354679e-4	0.03967950577814037	0.03349333507616351	CDKN2A/MEF2C	2	LV_RV	MEF2C
BP	GO:0035850	epithelial cell differentiation involved in kidney development	3/62	43/13780	9.41582349312744e-4	0.040723918285245325	0.03437492010027622	MEF2C/NOTCH1/WT1	3	LV_RV	MEF2C
BP	GO:0035850	epithelial cell differentiation involved in kidney development	3/62	43/13780	9.41582349312744e-4	0.040723918285245325	0.03437492010027622	MEF2C/NOTCH1/WT1	3	LV_RV	NOTCH1
BP	GO:0035850	epithelial cell differentiation involved in kidney development	3/62	43/13780	9.41582349312744e-4	0.040723918285245325	0.03437492010027622	MEF2C/NOTCH1/WT1	3	LV_RV	WT1
BP	GO:0043535	regulation of blood vessel endothelial cell migration	4/62	97/13780	9.415934863640537e-4	0.040723918285245325	0.03437492010027622	GATA2/MEF2C/EPHA2/NOTCH1	4	LV_RV	GATA2
BP	GO:0043535	regulation of blood vessel endothelial cell migration	4/62	97/13780	9.415934863640537e-4	0.040723918285245325	0.03437492010027622	GATA2/MEF2C/EPHA2/NOTCH1	4	LV_RV	MEF2C
BP	GO:0043535	regulation of blood vessel endothelial cell migration	4/62	97/13780	9.415934863640537e-4	0.040723918285245325	0.03437492010027622	GATA2/MEF2C/EPHA2/NOTCH1	4	LV_RV	EPHA2
BP	GO:0043535	regulation of blood vessel endothelial cell migration	4/62	97/13780	9.415934863640537e-4	0.040723918285245325	0.03437492010027622	GATA2/MEF2C/EPHA2/NOTCH1	4	LV_RV	NOTCH1
BP	GO:0045664	regulation of neuron differentiation	5/62	176/13780	0.0011537416214799955	0.048790451237254034	0.041183852967917496	GDF7/GATA2/RARA/MEF2C/NOTCH1	5	LV_RV	GDF7
BP	GO:0045664	regulation of neuron differentiation	5/62	176/13780	0.0011537416214799955	0.048790451237254034	0.041183852967917496	GDF7/GATA2/RARA/MEF2C/NOTCH1	5	LV_RV	GATA2
BP	GO:0045664	regulation of neuron differentiation	5/62	176/13780	0.0011537416214799955	0.048790451237254034	0.041183852967917496	GDF7/GATA2/RARA/MEF2C/NOTCH1	5	LV_RV	RARA
BP	GO:0045664	regulation of neuron differentiation	5/62	176/13780	0.0011537416214799955	0.048790451237254034	0.041183852967917496	GDF7/GATA2/RARA/MEF2C/NOTCH1	5	LV_RV	MEF2C
BP	GO:0045664	regulation of neuron differentiation	5/62	176/13780	0.0011537416214799955	0.048790451237254034	0.041183852967917496	GDF7/GATA2/RARA/MEF2C/NOTCH1	5	LV_RV	NOTCH1
