## Supplementary material for "Postmortem DNA methylation profiling uncovers signatures associated with left ventricle size": Table S3

ONTOLOGY	ID	Description	GeneRatio	BgRatio	pvalue	p.adjust	qvalue	geneID	Count	comparison	geneID_splitted
MF	GO:0001228	DNA-binding transcription activator activity, RNA polymerase II-specific	10/60	411/13938	8.990683513517286e-6	0.0010812442830176758	9.68201596605492e-4	GATA2/TLX1/MEF2C/ETV5/TFCP2/CSRNP2/MECOM/TBX5/WT1/ZNF750	10	LV_RV	GATA2
MF	GO:0001228	DNA-binding transcription activator activity, RNA polymerase II-specific	10/60	411/13938	8.990683513517286e-6	0.0010812442830176758	9.68201596605492e-4	GATA2/TLX1/MEF2C/ETV5/TFCP2/CSRNP2/MECOM/TBX5/WT1/ZNF750	10	LV_RV	TLX1
MF	GO:0001228	DNA-binding transcription activator activity, RNA polymerase II-specific	10/60	411/13938	8.990683513517286e-6	0.0010812442830176758	9.68201596605492e-4	GATA2/TLX1/MEF2C/ETV5/TFCP2/CSRNP2/MECOM/TBX5/WT1/ZNF750	10	LV_RV	MEF2C
MF	GO:0001228	DNA-binding transcription activator activity, RNA polymerase II-specific	10/60	411/13938	8.990683513517286e-6	0.0010812442830176758	9.68201596605492e-4	GATA2/TLX1/MEF2C/ETV5/TFCP2/CSRNP2/MECOM/TBX5/WT1/ZNF750	10	LV_RV	ETV5
MF	GO:0001228	DNA-binding transcription activator activity, RNA polymerase II-specific	10/60	411/13938	8.990683513517286e-6	0.0010812442830176758	9.68201596605492e-4	GATA2/TLX1/MEF2C/ETV5/TFCP2/CSRNP2/MECOM/TBX5/WT1/ZNF750	10	LV_RV	TFCP2
MF	GO:0001228	DNA-binding transcription activator activity, RNA polymerase II-specific	10/60	411/13938	8.990683513517286e-6	0.0010812442830176758	9.68201596605492e-4	GATA2/TLX1/MEF2C/ETV5/TFCP2/CSRNP2/MECOM/TBX5/WT1/ZNF750	10	LV_RV	CSRNP2
MF	GO:0001228	DNA-binding transcription activator activity, RNA polymerase II-specific	10/60	411/13938	8.990683513517286e-6	0.0010812442830176758	9.68201596605492e-4	GATA2/TLX1/MEF2C/ETV5/TFCP2/CSRNP2/MECOM/TBX5/WT1/ZNF750	10	LV_RV	MECOM
MF	GO:0001228	DNA-binding transcription activator activity, RNA polymerase II-specific	10/60	411/13938	8.990683513517286e-6	0.0010812442830176758	9.68201596605492e-4	GATA2/TLX1/MEF2C/ETV5/TFCP2/CSRNP2/MECOM/TBX5/WT1/ZNF750	10	LV_RV	TBX5
MF	GO:0001228	DNA-binding transcription activator activity, RNA polymerase II-specific	10/60	411/13938	8.990683513517286e-6	0.0010812442830176758	9.68201596605492e-4	GATA2/TLX1/MEF2C/ETV5/TFCP2/CSRNP2/MECOM/TBX5/WT1/ZNF750	10	LV_RV	WT1
MF	GO:0001228	DNA-binding transcription activator activity, RNA polymerase II-specific	10/60	411/13938	8.990683513517286e-6	0.0010812442830176758	9.68201596605492e-4	GATA2/TLX1/MEF2C/ETV5/TFCP2/CSRNP2/MECOM/TBX5/WT1/ZNF750	10	LV_RV	ZNF750
MF	GO:0001216	DNA-binding transcription activator activity	10/60	415/13938	9.785016135906568e-6	0.0010812442830176758	9.68201596605492e-4	GATA2/TLX1/MEF2C/ETV5/TFCP2/CSRNP2/MECOM/TBX5/WT1/ZNF750	10	LV_RV	GATA2
MF	GO:0001216	DNA-binding transcription activator activity	10/60	415/13938	9.785016135906568e-6	0.0010812442830176758	9.68201596605492e-4	GATA2/TLX1/MEF2C/ETV5/TFCP2/CSRNP2/MECOM/TBX5/WT1/ZNF750	10	LV_RV	TLX1
MF	GO:0001216	DNA-binding transcription activator activity	10/60	415/13938	9.785016135906568e-6	0.0010812442830176758	9.68201596605492e-4	GATA2/TLX1/MEF2C/ETV5/TFCP2/CSRNP2/MECOM/TBX5/WT1/ZNF750	10	LV_RV	MEF2C
MF	GO:0001216	DNA-binding transcription activator activity	10/60	415/13938	9.785016135906568e-6	0.0010812442830176758	9.68201596605492e-4	GATA2/TLX1/MEF2C/ETV5/TFCP2/CSRNP2/MECOM/TBX5/WT1/ZNF750	10	LV_RV	ETV5
MF	GO:0001216	DNA-binding transcription activator activity	10/60	415/13938	9.785016135906568e-6	0.0010812442830176758	9.68201596605492e-4	GATA2/TLX1/MEF2C/ETV5/TFCP2/CSRNP2/MECOM/TBX5/WT1/ZNF750	10	LV_RV	TFCP2
MF	GO:0001216	DNA-binding transcription activator activity	10/60	415/13938	9.785016135906568e-6	0.0010812442830176758	9.68201596605492e-4	GATA2/TLX1/MEF2C/ETV5/TFCP2/CSRNP2/MECOM/TBX5/WT1/ZNF750	10	LV_RV	CSRNP2
MF	GO:0001216	DNA-binding transcription activator activity	10/60	415/13938	9.785016135906568e-6	0.0010812442830176758	9.68201596605492e-4	GATA2/TLX1/MEF2C/ETV5/TFCP2/CSRNP2/MECOM/TBX5/WT1/ZNF750	10	LV_RV	MECOM
MF	GO:0001216	DNA-binding transcription activator activity	10/60	415/13938	9.785016135906568e-6	0.0010812442830176758	9.68201596605492e-4	GATA2/TLX1/MEF2C/ETV5/TFCP2/CSRNP2/MECOM/TBX5/WT1/ZNF750	10	LV_RV	TBX5
MF	GO:0001216	DNA-binding transcription activator activity	10/60	415/13938	9.785016135906568e-6	0.0010812442830176758	9.68201596605492e-4	GATA2/TLX1/MEF2C/ETV5/TFCP2/CSRNP2/MECOM/TBX5/WT1/ZNF750	10	LV_RV	WT1
MF	GO:0001216	DNA-binding transcription activator activity	10/60	415/13938	9.785016135906568e-6	0.0010812442830176758	9.68201596605492e-4	GATA2/TLX1/MEF2C/ETV5/TFCP2/CSRNP2/MECOM/TBX5/WT1/ZNF750	10	LV_RV	ZNF750
MF	GO:0001223	transcription coactivator binding	5/152	40/13938	6.984262229688938e-5	0.026749724339708632	0.025805010974955973	TERT/ESR1/VGLL4/RARA/GATA2	5	RV_S	TERT
MF	GO:0001223	transcription coactivator binding	5/152	40/13938	6.984262229688938e-5	0.026749724339708632	0.025805010974955973	TERT/ESR1/VGLL4/RARA/GATA2	5	RV_S	ESR1
MF	GO:0001223	transcription coactivator binding	5/152	40/13938	6.984262229688938e-5	0.026749724339708632	0.025805010974955973	TERT/ESR1/VGLL4/RARA/GATA2	5	RV_S	VGLL4
MF	GO:0001223	transcription coactivator binding	5/152	40/13938	6.984262229688938e-5	0.026749724339708632	0.025805010974955973	TERT/ESR1/VGLL4/RARA/GATA2	5	RV_S	RARA
MF	GO:0001223	transcription coactivator binding	5/152	40/13938	6.984262229688938e-5	0.026749724339708632	0.025805010974955973	TERT/ESR1/VGLL4/RARA/GATA2	5	RV_S	GATA2
MF	GO:0001221	transcription coregulator binding	7/152	104/13938	1.4020967859157597e-4	0.0268501534502868	0.02590189325560167	ETS1/BAIAP2/TERT/ESR1/VGLL4/RARA/GATA2	7	RV_S	ETS1
MF	GO:0001221	transcription coregulator binding	7/152	104/13938	1.4020967859157597e-4	0.0268501534502868	0.02590189325560167	ETS1/BAIAP2/TERT/ESR1/VGLL4/RARA/GATA2	7	RV_S	BAIAP2
MF	GO:0001221	transcription coregulator binding	7/152	104/13938	1.4020967859157597e-4	0.0268501534502868	0.02590189325560167	ETS1/BAIAP2/TERT/ESR1/VGLL4/RARA/GATA2	7	RV_S	TERT
MF	GO:0001221	transcription coregulator binding	7/152	104/13938	1.4020967859157597e-4	0.0268501534502868	0.02590189325560167	ETS1/BAIAP2/TERT/ESR1/VGLL4/RARA/GATA2	7	RV_S	ESR1
MF	GO:0001221	transcription coregulator binding	7/152	104/13938	1.4020967859157597e-4	0.0268501534502868	0.02590189325560167	ETS1/BAIAP2/TERT/ESR1/VGLL4/RARA/GATA2	7	RV_S	VGLL4
MF	GO:0001221	transcription coregulator binding	7/152	104/13938	1.4020967859157597e-4	0.0268501534502868	0.02590189325560167	ETS1/BAIAP2/TERT/ESR1/VGLL4/RARA/GATA2	7	RV_S	RARA
MF	GO:0001221	transcription coregulator binding	7/152	104/13938	1.4020967859157597e-4	0.0268501534502868	0.02590189325560167	ETS1/BAIAP2/TERT/ESR1/VGLL4/RARA/GATA2	7	RV_S	GATA2
MF	GO:0032050	clathrin heavy chain binding	2/60	10/13938	8.020522776223582e-4	0.038086993493830684	0.03410504775822895	LMBRD1/CEMIP	2	LV_RV	LMBRD1
MF	GO:0032050	clathrin heavy chain binding	2/60	10/13938	8.020522776223582e-4	0.038086993493830684	0.03410504775822895	LMBRD1/CEMIP	2	LV_RV	CEMIP
MF	GO:0035252	UDP-xylosyltransferase activity	2/60	11/13938	9.77572645561893e-4	0.038086993493830684	0.03410504775822895	LARGE2/XXYLT1	2	LV_RV	LARGE2
MF	GO:0035252	UDP-xylosyltransferase activity	2/60	11/13938	9.77572645561893e-4	0.038086993493830684	0.03410504775822895	LARGE2/XXYLT1	2	LV_RV	XXYLT1
MF	GO:0042285	xylosyltransferase activity	2/60	11/13938	9.77572645561893e-4	0.038086993493830684	0.03410504775822895	LARGE2/XXYLT1	2	LV_RV	LARGE2
MF	GO:0042285	xylosyltransferase activity	2/60	11/13938	9.77572645561893e-4	0.038086993493830684	0.03410504775822895	LARGE2/XXYLT1	2	LV_RV	XXYLT1
MF	GO:0004861	cyclin-dependent protein serine/threonine kinase inhibitor activity	2/60	12/13938	0.001169840986284858	0.038086993493830684	0.03410504775822895	CDKN2B/CDKN2A	2	LV_RV	CDKN2B
MF	GO:0004861	cyclin-dependent protein serine/threonine kinase inhibitor activity	2/60	12/13938	0.001169840986284858	0.038086993493830684	0.03410504775822895	CDKN2B/CDKN2A	2	LV_RV	CDKN2A
MF	GO:0070742	C2H2 zinc finger domain binding	2/60	13/13938	0.0013787146966092556	0.038086993493830684	0.03410504775822895	GATA2/WT1	2	LV_RV	GATA2
MF	GO:0070742	C2H2 zinc finger domain binding	2/60	13/13938	0.0013787146966092556	0.038086993493830684	0.03410504775822895	GATA2/WT1	2	LV_RV	WT1
